# *LMNA* R644C associates with hepatic steatosis in a large cohort and increases cellular lipid droplet accumulation *in vitro*

**DOI:** 10.1101/2023.12.20.23300290

**Authors:** Kapil K. Upadhyay, Xiaomeng Du, Yanhua Chen, Elizabeth K. Speliotes, Graham F. Brady

## Abstract

The R644C variant of lamin A is controversial, as it has been linked to multiple phenotypes in familial studies, but has also been identified in apparently healthy volunteers. Here we present data from a large midwestern US cohort showing that this variant associates genetically with hepatic steatosis, and with related traits in additional publicly available datasets, while *in vitro* testing demonstrated that this variant increased cellular lipid droplet accumulation. Taken together, these data support this *LMNA* variant’s potential pathogenicity in lipodystrophy and metabolic liver disease.
