## Supplementary Table 2 for "*LMNA* R644C associates with hepatic steatosis in a large cohort and increases cellular lipid droplet accumulation *in vitro*"

### Sheet: Phenotypes
Table S2. Liver-related phenotypes included in the MGI dataset.
Rank	Phenotype	Number of cases	Number of controls	Top associated gene(s)	rs142000963-T association direction	rs142000963-T association P-value
1	Ascites (non malignant)	1299	41044	PNPLA3	Positive	0.002
2	Liver replaced by transplant	247	41044	SERPINA1	Positive	0.03
3	Acute and subacute necrosis of liver	138	41044	AL110118.1, UBR7	Positive	0.046
4	Cirrhosis of liver without mention of alcohol	974	41044	PNPLA3	Positive	0.07
5	Splenomegaly	464	42609	SLC6A14	Positive	0.082
6	Other chronic nonalcoholic liver disease	2983	41044	PNPLA3	Positive	0.11
7	Chronic liver disease and cirrhosis	3160	41044	PNPLA3	Positive	0.16
8	Jaundice (not of newborn)	630	41044	UGT1A10, UGT1A3, UGT1A4, UGT1A5, UGT1A6, UGT1A7, UGT1A8, UGT1A9	Positive	0.22
9	Portal hypertension	422	41044	PNPLA3	Positive	0.24
10	Liver abscess and sequelae of chronic liver disease	660	41044	PNPLA3	Positive	0.3
11	Abnormal results of function study of liver	1189	41044	PNPLA3	Positive	0.38
12	Primary biliary cirrhosis	147	41044	TEX36	Negative	0.47
13	Esophageal bleeding (varices/hemorrhage)	388	31435	PNPLA3	Positive	0.6
14	Hepatomegaly	72	41044	USH1C	Negative	0.61
15	Nonspecific elevation of levels of transaminase or lactic acid dehydrogenase [LDH]	2051	41044	CNTNAP5	Negative	0.67
16	Abnormal serum enzyme levels	2452	41044	PNPLA3	Negative	0.87
17	Other disorders of liver	3199	41044	PNPLA3	Negative	0.99
