## Supplementary Table 4 for "*LMNA* R644C associates with hepatic steatosis in a large cohort and increases cellular lipid droplet accumulation *in vitro*"

### Sheet: Phenotypes
Rank	Phenotype	Category	rs142000963-T association P-value
1	Waist to hip ratio	anthropometric	0.001016
2	HbA1c	glycemic	0.001356
3	Waist to hip ratio adj BMI	anthropometric	0.001568
4	HDL	lipid-related	0.003592
5	T2D	glycemic	0.00422
6	non-HDL-C	lipid-related	0.0132
7	apoB	lipid-related	0.02238
8	calc LDL-C	lipid-related	0.028
9	TG-HDL ratio	lipid-related	0.0427489
10	random serum glucose	glycemic	0.06991
11	LDL	lipid-related	0.07127
12	2hr glucose adj BMI	glycemic	0.09726
13	weight	anthropometric	0.1277
14	trunk fat ratio	anthropometric	0.1441
15	fasting glucose	glycemic	0.1514
16	2hr glucose	glycemic	0.1684
17	fasting glucose with and without DM	glycemic	0.194
18	fasting insulin	glycemic	0.197
19	leg fat ratio	anthropometric	0.2137
20	TG	lipid-related	0.2283
21	TC	lipid-related	0.2769
22	T2D adj BMI	glycemic	0.2816
23	waist circumference adj bmi	anthropometric	0.2931
24	HbA1c adj BMI	glycemic	0.3155
25	TG (with DM)	lipid-related	0.3405
26	ApoA	lipid-related	0.3922
27	height	anthropometric	0.41
28	body fat percentage	anthropometric	0.418
29	hip circumference adju bmi	anthropometric	0.4793
30	leptin adj bmi	lipid-related	0.480263
31	2 hr insulin	glycemic	0.4821
32	fasting insulin adj bmi	glycemic	0.497312
33	adiponectin	glycemic	0.5149
34	HOMA-IR	glycemic	0.5388
35	leptin	lipid-related	0.576122
36	adiponectin adj bmi	glycemic	0.615865
37	TC-HDL ratio	lipid-related	0.6681
38	BMI	anthropometric	0.67
39	TG (without DM)	lipid-related	0.6805
40	arm fat ratio	anthropometric	0.7195
41	waist circumference	anthropometric	0.8
42	fasting glucose adj bmi	glycemic	0.818707
43	lipoprotein A	lipid-related	0.8928
44	hip circumference	anthropometric	0.9458
45	HOMA-B	glycemic	0.995
